# Longitudinal DNA Methylation Profiling of the Rectal Mucosa Identifies Cell-specific Signatures of Disease Status, Severity and Clinical Outcomes in Ulcerative Colitis

**DOI:** 10.1101/2022.01.28.22269598

**Authors:** Suresh Venkateswaran, Hari K Somineni, Jason D. Matthews, Varun Kilaru, Jeffrey S Hyams, Lee A Denson, Richard Kellamayer, Greg Gibson, David J Cutler, Karen N Conneely, Alicia K Smith, Subra Kugathasan

## Abstract

In peripheral blood, DNA methylation (DNAm) patterns in inflammatory bowel disease patients reflect inflammatory status rather than disease status. Here, we studied DNAm in diseased rectal mucosa from ulcerative colitis (UC) patients, conducting a cell-type-specific EWAS in epithelial, immune and fibroblast cells to understand DNAm changes across disease states, course, and clinical outcomes. At diagnosis, rectal mucosa in UC exhibited a lower proportion of epithelial cells and fibroblasts, and higher proportion of immune cells, along with 3504, 910, and 2279 altered DNAm sites as detected in our cell-specific EWAS, respectively. While treatment had significant effects on DNAm of immune cells, its effects on fibroblasts and epithelial cells were attenuated. Those requiring colectomy exhibited cell composition and DNAm patterns at follow-up more like disease onset than patients who did not require colectomy. Collectively DNAm and gene expression analysis suggest that targeting epithelial genes involved in barrier function may improve clinical outcomes.
