## Supplementary Table 5 for "Longitudinal DNA Methylation Profiling of the Rectal Mucosa Identifies Cell-specific Signatures of Disease Status, Severity and Clinical Outcomes in Ulcerative Colitis"

### Sheet: DNAm on Mild vs Modeate+Severe
Supplementary Table 5. The Epidish CellDMC EWAS analysis between mild UC (n=44) vs controls (n=167), identified 46 CpG sites from epithelial cells
	Epi.Estimate	Epi.SE	Epi.t	Epi.p	Epi.adjP	CHR	MAPINFO	UCSC_RefGene_Name	UCSC_RefGene_Group	Relation_to_UCSC_CpG_Island
cg01731355	-0.455985	0.0735228	-6.20196	3.16629e-09	0.000851779	7	158103582	PTPRN2	Body	Island
cg03903063	-0.404235	0.0656583	-6.15665	4.02806e-09	0.000851779	18	71879836
cg14569423	-0.503394	0.0798689	-6.30276	1.84605e-09	0.000851779	9	126523663	DENND1A	Body
cg22810181	-0.468174	0.0765122	-6.11894	4.9172e-09	0.000851779	12	113748119	SLC8B1	Body
cg25443773	1	0.229018	6.10862	5.19256e-09	0.000851779	22	42045580	XRCC6	Body
cg09179999	-0.474154	0.079081	-5.9958	9.38128e-09	0.00099241	15	77811681
cg22760690	-0.496682	0.0823813	-6.02906	7.886e-09	0.00099241	15	66207089	MEGF11	Body
cg25449924	-0.495815	0.0827768	-5.98979	9.67979e-09	0.00099241	12	125020192	NCOR2	TSS200	N_Shelf
cg13595195	-0.502552	0.0861232	-5.83526	2.15003e-08	0.00160599	9	109696561	ZNF462	Body
cg15068527	-0.369024	0.0630721	-5.85083	1.98516e-08	0.00160599	3	183817134	HTR3E	TSS1500
cg22826803	-0.39802	0.0682135	-5.83491	2.15387e-08	0.00160599	4	153459998			S_Shelf
cg08327647	-0.488199	0.0843944	-5.78473	2.7829e-08	0.00190209	6	13404303	GFOD1	Body
cg21128940	-0.544772	0.0945574	-5.76129	3.13518e-08	0.00197803	3	132086724	ACPP	3'UTR
cg24267017	-0.404473	0.0704679	-5.73981	3.49582e-08	0.00204803	20	58570824	CDH26	TSS1500
cg03328886	0.174284	0.0306957	5.67778	4.78093e-08	0.0024508	14	69865152	SLC39A9	TSS1500	S_Shore
cg20850204	-0.422223	0.0742785	-5.68433	4.62589e-08	0.0024508	12	118629492	TAOK3	Body
cg04163147	-0.508147	0.0899708	-5.64791	5.55419e-08	0.0026797	11	4388493	OR52B4	1stExon
cg12807855	-0.445803	0.0792778	-5.62331	6.28184e-08	0.0028624	1	37977039	MEAF6	Body	N_Shelf
cg00370589	-0.476881	0.0854684	-5.57963	7.80936e-08	0.00305384	2	113762280	IL1F6	TSS1500
cg11073121	-0.565041	0.101071	-5.59051	7.3977e-08	0.00305384	2	37039119	VIT	Body	S_Shelf
cg27598697	-0.405025	0.0725932	-5.57938	7.81898e-08	0.00305384	6	22594434
cg19370442	-0.469706	0.0843606	-5.56784	8.28019e-08	0.00308697	6	6992304
cg24044259	-0.447356	0.081116	-5.51502	1.07527e-07	0.00383446	1	1496410	SSU72	Body	N_Shore
cg14159108	-0.546917	0.100579	-5.43766	1.57175e-07	0.0053714	8	106370733	ZFPM2	Body
cg13027321	-0.516255	0.095564	-5.40219	1.86829e-07	0.00612941	10	118200179	PNLIPRP3	Body
cg09934219	-0.507183	0.0942602	-5.38067	2.07408e-07	0.00654284	15	79254338	RASGRF1	3'UTR
cg06051842	-0.555045	0.103895	-5.34237	2.49613e-07	0.00758259	2	30188975
cg01292613	-0.517389	0.097519	-5.30552	2.98062e-07	0.00855085	19	56459108	NLRP8	TSS200
cg01739161	-0.396659	0.0748053	-5.30255	3.02338e-07	0.00855085	16	4603985
cg25878822	-0.499973	0.0945954	-5.28539	3.28274e-07	0.00897492	1	161143746	B4GALT3	Body	N_Shelf
cg01715025	-0.562126	0.106888	-5.25904	3.72343e-07	0.00985136	1	145683323	RNF115	Body
cg11095793	-0.28701	0.0548211	-5.23539	4.16748e-07	0.0106817	21	30868228
cg14326263	-0.476214	0.0913127	-5.2152	4.58715e-07	0.011401	8	30395719	RBPMS	Body
cg12400921	-0.177783	0.0344151	-5.16585	5.79308e-07	0.0139748	22	43830900	MPPED1	Body	Island
cg13373616	-0.586649	0.116162	-5.05025	9.94663e-07	0.023309	8	36136164
cg21594651	-0.62452	0.124223	-5.02742	1.10561e-06	0.0251891	4	79214428	FRAS1	Body
cg03516131	0.805716	0.160602	5.01685	1.16091e-06	0.0257343	2	43302570
cg26111887	-0.527571	0.105316	-5.0094	1.20151e-06	0.0259333	13	20866756
cg21287940	-0.867618	0.175023	-4.95717	1.52748e-06	0.0321237	15	32933363	SCG5	TSS1500
cg17431562	-0.56573	0.114763	-4.92953	1.73308e-06	0.0355364	8	24298630	ADAM7	1stExon
cg04839673	-0.762033	0.155267	-4.9079	1.91241e-06	0.0382572	1	64105555	PGM1	Body
cg17446124	-0.418836	0.0856606	-4.88948	2.07922e-06	0.0398734	18	43218244	SLC14A2	Body
cg27275452	-0.479767	0.0981461	-4.88829	2.09044e-06	0.0398734	2	28899402
cg10794399	-0.523961	0.108267	-4.83951	2.60572e-06	0.0485725	2	100673005	AFF3	Body
cg16233210	-0.457034	0.0946364	-4.82936	2.72734e-06	0.0495582	3	171778391	FNDC3B	5'UTR
cg21812084	-0.558893	0.115829	-4.82515	2.77945e-06	0.0495582	2	218190455	DIRC3	Body

### Sheet: DNAm on Gene
X	Epi.Estimate	Epi.SE	Epi.t	Epi.p	Epi.adjP	IlmnID	CHR	MAPINFO	UCSC_RefGene_Name	UCSC_RefGene_Group	Relation_to_UCSC_CpG_Island	CpG	Gene	Estimates	SE	t-value	Pvalue	newFDR
cg10794399	-0.523961	0.108267	-4.83951	2.60572e-06	0.0485725	cg10794399	2	100673005	AFF3	Body		cg10794399	ENSG00000144218	1425.68	432.795	3.29413	0.00132868	0.0438463
