## Supplementary Table 6 for "Longitudinal DNA Methylation Profiling of the Rectal Mucosa Identifies Cell-specific Signatures of Disease Status, Severity and Clinical Outcomes in Ulcerative Colitis"

### Sheet: Mild vs Moderate+Severe
Supplementary Table 6A. The Epidish CellDMC EWAS analysis between mild UC (n=44) vs controls (n=167), identified 127 CpG sites from Immune cells
	IC.Estimate	IC.SE	IC.t	IC.p	IC.adjP	IlmnID	CHR	MAPINFO	UCSC_RefGene_Name	UCSC_RefGene_Group	Relation_to_UCSC_CpG_Island
cg02962422	0.303381	0.0467635	6.48756	6.77046e-10	0.000555307	cg02962422	2	61451238	USP34	Body
cg03915708	0.124593	0.0201229	6.19159	3.34592e-09	0.000592123	cg03915708	2	122096161	CLASP1	3'UTR
cg10242544	0.35186	0.0561338	6.26825	2.22192e-09	0.000592123	cg10242544	3	155210075	PLCH1	Body
cg20608709	0.246311	0.0398735	6.17731	3.60967e-09	0.000592123	cg20608709	15	58889273	ADAM10	3'UTR
cg21798061	0.277837	0.0448482	6.19504	3.28497e-09	0.000592123	cg21798061	6	32329440	C6orf10	Body
cg00413455	0.289982	0.0481768	6.01912	8.30636e-09	0.0008516	cg00413455	18	52926222	TCF4	Body
cg10695390	0.203643	0.0338055	6.02397	8.09879e-09	0.0008516	cg10695390	3	184595817	VPS8	Body
cg21010715	0.525458	0.0872402	6.02312	8.13455e-09	0.0008516	cg21010715	3	99378992	COL8A1	5'UTR
cg04644844	0.56135	0.0937655	5.98674	9.83454e-09	0.000896244	cg04644844	X	9960096			N_Shore
cg10803903	0.24311	0.0407816	5.96128	1.12266e-08	0.000920798	cg10803903	1	12000521	PLOD1	Body
cg06900546	0.255111	0.0430804	5.92174	1.37788e-08	0.00102738	cg06900546	13	111371957	ING1	Body	Island
cg23754755	0.238996	0.0404811	5.90391	1.51081e-08	0.00103263	cg23754755	18	77081282	ATP9B	Body
cg14342658	0.290838	0.0494977	5.87579	1.7463e-08	0.00110177	cg14342658	19	13941371	ZSWIM4	Body	Island
cg12729394	0.259852	0.044896	5.78787	2.73874e-08	0.00160449	cg12729394	4	2699805	FAM193A	Body
cg13002170	0.195341	0.0338873	5.76443	3.08544e-08	0.0016871	cg13002170	8	71053579	NCOA2	Body
cg25636556	0.20983	0.0364853	5.7511	3.30153e-08	0.00169243	cg25636556	4	3505128			Island
cg07470104	0.244504	0.0431581	5.66531	5.09005e-08	0.00231934	cg07470104	12	92816658	CLLU1	Body
cg15637254	0.220998	0.0390063	5.66569	5.08032e-08	0.00231934	cg15637254	2	240280257	HDAC4	5'UTR
cg08271996	0.216668	0.0384576	5.63394	5.95658e-08	0.00257133	cg08271996	1	62739132	KANK4	Body
cg00123747	0.240823	0.0428486	5.62032	6.3763e-08	0.00261489	cg00123747	17	2006624	SMG6	Body
cg16705171	0.552872	0.0990355	5.58257	7.69606e-08	0.00300583	cg16705171	15	93141779
cg04465052	0.170904	0.0309048	5.53002	9.9854e-08	0.0037227	cg04465052	4	119654623	SEC24D	Body
cg08259450	0.216912	0.0395813	5.48017	1.27638e-07	0.00455165	cg08259450	10	76869460	DUSP13	TSS1500	N_Shore
cg13331446	0.209873	0.0385381	5.44586	1.51004e-07	0.00498978	cg13331446	5	96210904	ERAP2	TSS1500
cg26869002	0.232301	0.042668	5.44439	1.52092e-07	0.00498978	cg26869002	4	103469818	NFKB1	Body
cg13298043	0.393652	0.0725056	5.42926	1.63757e-07	0.00516585	cg13298043	9	20692704	FOCAD	5'UTR
cg05265024	0.484495	0.0898228	5.39389	1.94515e-07	0.00590887	cg05265024	7	123392765			S_Shelf
cg04424246	0.207329	0.0387669	5.34809	2.42822e-07	0.00711286	cg04424246	1	212249681	MIR3122	TSS1500
cg04427426	0.210638	0.0397104	5.30434	2.99748e-07	0.00837394	cg04427426	7	27088136
cg22969950	0.230872	0.043562	5.29984	3.06292e-07	0.00837394	cg22969950	17	8117574			S_Shelf
cg13418740	0.219062	0.0417335	5.24907	3.90464e-07	0.00927286	cg13418740	17	29892487
cg15889424	-0.401799	0.0765874	-5.24628	3.95701e-07	0.00927286	cg15889424	21	33749529	SNORA80	Body
cg17346150	0.230196	0.0437743	5.2587	3.72937e-07	0.00927286	cg17346150	13	99437772
cg19010777	0.231371	0.0439308	5.26672	3.58941e-07	0.00927286	cg19010777	3	32982493
cg19170930	0.239554	0.0456557	5.24696	3.94419e-07	0.00927286	cg19170930	7	65968160			N_Shore
cg11073121	-0.285475	0.0545032	-5.23777	4.12068e-07	0.00938819	cg11073121	2	37039119	VIT	Body	S_Shelf
cg01339704	-0.204834	0.0394107	-5.19741	4.99067e-07	0.0107718	cg01339704	17	4488235	SMTNL2	1stExon	Island
cg09762907	-0.225927	0.0434227	-5.20298	4.86086e-07	0.0107718	cg09762907	6	42290256	TRERF1	5'UTR
cg15183651	0.278041	0.0538479	5.16344	5.85909e-07	0.0121334	cg15183651	6	168562367
cg25933095	0.493889	0.0956901	5.16134	5.91735e-07	0.0121334	cg25933095	8	12957646	DLC1	Body
cg02774862	-0.37232	0.0727339	-5.11893	7.22165e-07	0.0144467	cg02774862	10	70321580	TET1	5'UTR	S_Shore
cg16449667	0.233497	0.045694	5.11001	7.52946e-07	0.0147038	cg16449667	18	13024185	CEP192	Body
cg12881298	0.210984	0.0414226	5.09345	8.13537e-07	0.0155176	cg12881298	2	107347678
cg15830972	-0.301718	0.0593311	-5.08532	8.44974e-07	0.0157509	cg15830972	6	123038698	PKIB	Body
cg04667656	-0.322437	0.0635026	-5.07754	8.76159e-07	0.0158177	cg04667656	17	12609782	LOC101928418	TSS1500
cg17568255	0.0437048	0.008612	5.07487	8.87129e-07	0.0158177	cg17568255	2	9614530	IAH1	TSS200	Island
cg18682380	-0.349938	0.0691866	-5.05788	9.60042e-07	0.0167536	cg18682380	19	54975263	LENG9	TSS1500	Island
cg03764418	0.198145	0.0393023	5.04157	1.03548e-06	0.0176936	cg03764418	3	149799107
cg03946731	0.216333	0.0431988	5.00785	1.21017e-06	0.0202566	cg03946731	16	3028109	PKMYT1	Body	N_Shore
cg06779709	-0.162027	0.0324321	-4.99588	1.27878e-06	0.0209769	cg06779709	15	79197402
cg00400041	0.223347	0.0447672	4.98907	1.31946e-06	0.0211146	cg00400041	5	180284090	ZFP62	5'UTR	N_Shelf
cg01157919	-0.205432	0.0412168	-4.98417	1.34951e-06	0.0211146	cg01157919	1	209602719	MIR205HG	Body
cg06360875	-0.381352	0.0766362	-4.97613	1.40029e-06	0.0211146	cg06360875	11	22210253			N_Shelf
cg16612072	0.0316363	0.00636069	4.97372	1.4159e-06	0.0211146	cg16612072	3	53380856	DCP1A	Body	N_Shore
cg25309419	0.323503	0.0650295	4.97472	1.40939e-06	0.0211146	cg25309419	12	48185809	HDAC7	Body
cg01013618	0.226472	0.045608	4.96562	1.46949e-06	0.0214332	cg01013618	4	136294066
cg15181598	0.494606	0.0996654	4.96266	1.48952e-06	0.0214332	cg15181598	7	38350921			Island
cg14935551	-0.151569	0.0305942	-4.95417	1.54861e-06	0.0218992	cg14935551	15	96870451	NR2F2-AS1	TSS200	S_Shelf
cg10371275	0.11944	0.024167	4.94227	1.63519e-06	0.0223528	cg10371275	4	3258018	C4orf44	3'UTR	S_Shelf
cg22788591	0.183204	0.037047	4.94518	1.61355e-06	0.0223528	cg22788591	1	39668623	MACF1	Body
cg09283701	-0.134264	0.0272377	-4.92933	1.7347e-06	0.0232555	cg09283701	9	71440805	PIP5K1B	Body
cg09647033	0.197829	0.040181	4.92345	1.78179e-06	0.0232555	cg09647033	6	31746941	VARS	Body
cg17977133	0.204649	0.0416001	4.91944	1.81464e-06	0.0232555	cg17977133	18	77238512	NFATC1	Body	N_Shore
cg26570867	-0.221077	0.0449151	-4.9221	1.79276e-06	0.0232555	cg26570867	16	12308181	SNX29	Body
cg24824703	0.222085	0.0453299	4.89931	1.9885e-06	0.0250916	cg24824703	7	2801248	GNA12	Body	N_Shore
cg00724003	-0.225589	0.0461565	-4.88747	2.09825e-06	0.0260753	cg00724003	15	77790658
cg13581859	-0.48034	0.0985811	-4.87254	2.245e-06	0.0270784	cg13581859	6	33048706	HLA-DPB1	Body	Island
cg13840492	-0.389893	0.0800025	-4.87351	2.23512e-06	0.0270784	cg13840492	12	51721161
cg11144644	0.266654	0.0547718	4.86846	2.28678e-06	0.0271825	cg11144644	4	110409433	SEC24B	Body
cg10256190	0.289279	0.0595718	4.85598	2.41938e-06	0.0280651	cg10256190	5	35118859	PRLR	TSS1500
cg20074795	-0.0278795	0.00574236	-4.85505	2.42946e-06	0.0280651	cg20074795	22	38864244	KDELR3	1stExon	Island
cg17158701	-0.197358	0.0406786	-4.85164	2.46716e-06	0.0281048	cg17158701	16	12188962	SNX29	Body
cg08189659	-0.0288276	0.00595156	-4.8437	2.55698e-06	0.0283694	cg08189659	19	17622568	PGLS	1stExon	Island
cg23540938	0.214906	0.0443701	4.84348	2.55957e-06	0.0283694	cg23540938	18	44494277	PIAS2	Body	N_Shelf
cg21129729	-0.301851	0.062395	-4.83774	2.62658e-06	0.028724	cg21129729	2	42719678	KCNG3	Body	N_Shore
cg01330096	0.0952552	0.0197945	4.81221	2.94553e-06	0.0317881	cg01330096	13	112713372			N_Shore
cg06134252	0.211992	0.0440936	4.80777	3.00477e-06	0.0319904	cg06134252	11	76888693	MYO7A	ExonBnd	N_Shelf
cg09248482	-0.0921233	0.0191724	-4.805	3.04228e-06	0.0319904	cg09248482	10	116853468	ATRNL1	5'UTR	Island
cg23806536	0.257428	0.0536562	4.79773	3.14286e-06	0.0326297	cg23806536	21	39578216	DSCR10	TSS200
cg03736013	-0.279403	0.0582881	-4.79347	3.20324e-06	0.0326452	cg03736013	11	76513964			S_Shelf
cg15452937	-0.428744	0.0894702	-4.79203	3.22396e-06	0.0326452	cg15452937	5	61883850	IPO11-LRRC70	Body
cg26414235	-0.412628	0.0863951	-4.77606	3.46218e-06	0.0346299	cg26414235	15	34877407			S_Shore
cg00653613	0.112059	0.0234965	4.76919	3.56968e-06	0.0350739	cg00653613	5	173311873			N_Shelf
cg20555413	0.733704	0.153888	4.76779	3.5921e-06	0.0350739	cg20555413	2	97467158	CNNM4	Body
cg25144865	0.218175	0.0459853	4.74445	3.98461e-06	0.0384487	cg25144865	1	82066778
cg06383135	-0.234122	0.0494473	-4.73478	4.15915e-06	0.0386983	cg06383135	4	53523747	USP46	TSS1500	N_Shore
cg12834451	0.185619	0.0392213	4.73262	4.19921e-06	0.0386983	cg12834451	12	132284095	SFSWAP	3'UTR	N_Shore
cg19105665	-0.10804	0.0228078	-4.73699	4.11868e-06	0.0386983	cg19105665	22	43366886	PACSIN2	5'UTR
cg19611392	0.414073	0.087475	4.73362	4.18069e-06	0.0386983	cg19611392	18	56888922	GRP	Body	S_Shore
cg02276070	-0.298139	0.0632108	-4.71658	4.50785e-06	0.0404143	cg02276070	5	149683066	ARSI	TSS1500	S_Shore
cg04287289	-0.0551272	0.0116911	-4.71531	4.53323e-06	0.0404143	cg04287289	16	89883240	FANCA	TSS200	Island
cg14879231	0.196641	0.0416982	4.71581	4.52325e-06	0.0404143	cg14879231	11	8091188	TUB	Body
cg07833852	0.238958	0.0507195	4.71137	4.61286e-06	0.040682	cg07833852	11	5878955	OR52E8	TSS200
cg11081272	-0.126624	0.0268912	-4.70876	4.66624e-06	0.040715	cg11081272	11	78130236	GAB2	TSS1500	S_Shore
cg01709975	-0.131258	0.0278974	-4.70503	4.7437e-06	0.0409551	cg01709975	4	25847472	SEL1L3	Body
cg15900544	0.0431798	0.00918843	4.69936	4.86361e-06	0.0411246	cg15900544	1	153606818	C1orf77	5'UTR	Island
cg22803821	0.0676661	0.0143938	4.70107	4.82714e-06	0.0411246	cg22803821	14	75304111
cg05794482	-0.311623	0.0665614	-4.68173	5.25589e-06	0.0438507	cg05794482	17	65266855
cg11039209	-0.181434	0.0388046	-4.67558	5.39987e-06	0.0438507	cg11039209	5	159402176			S_Shelf
cg16513734	-0.0704866	0.0150671	-4.67819	5.33833e-06	0.0438507	cg16513734	8	136478263	KHDRBS3	Body
cg21155777	0.233184	0.0498548	4.67726	5.36016e-06	0.0438507	cg21155777	17	53032612	TOM1L1	Body
cg17453433	0.244176	0.0522831	4.67026	5.52736e-06	0.044446	cg17453433	6	33247057	WDR46	Body	S_Shore
cg26859186	0.214698	0.0460384	4.66344	5.69502e-06	0.0453496	cg26859186	7	157351708	PTPRN2	Body	N_Shore
cg24964601	0.0822101	0.017637	4.66122	5.75084e-06	0.0453537	cg24964601	10	63662160	ARID5B	Body	N_Shore
cg03148889	-0.296062	0.0635757	-4.65684	5.86203e-06	0.0453934	cg03148889	1	78706562	MGC27382	Body
cg16885692	-0.338252	0.0726811	-4.65392	5.93756e-06	0.0453934	cg16885692	1	31354371	SDC3	Body
cg17967429	-0.158006	0.0339577	-4.65303	5.96073e-06	0.0453934	cg17967429	10	90711500	ACTA2	5'UTR
cg19627864	0.0322893	0.00694036	4.65239	5.97725e-06	0.0453934	cg19627864	1	16940181	NBPF1	TSS200	Island
cg22727341	0.110365	0.0237999	4.63719	6.38765e-06	0.0480651	cg22727341	2	121070711
cg02289438	-0.0659262	0.0142808	-4.61642	6.9925e-06	0.0487327	cg02289438	22	39150874	SUN2	5'UTR	N_Shore
cg03088616	-0.0760041	0.0164393	-4.62332	6.78581e-06	0.0487327	cg03088616	8	128903215	PVT1	Body
cg04294990	-0.115367	0.0249592	-4.62223	6.81795e-06	0.0487327	cg04294990	17	20943806	USP22	Body	N_Shore
cg07452217	-0.237974	0.0514886	-4.62188	6.82844e-06	0.0487327	cg07452217	16	54967786	IRX5	3'UTR	Island
cg10516613	-0.299514	0.0646908	-4.62993	6.59311e-06	0.0487327	cg10516613	6	1914105	GMDS	Body
cg14994124	0.281262	0.0607574	4.62926	6.61252e-06	0.0487327	cg14994124	2	58130074
cg15769475	-0.0724066	0.0156865	-4.61585	7.01005e-06	0.0487327	cg15769475	17	3960566	ZZEF1	Body
cg17324114	0.274472	0.0594441	4.61732	6.96536e-06	0.0487327	cg17324114	4	110615839	CASP6	Body
cg25511667	-0.331942	0.071914	-4.61581	7.01111e-06	0.0487327	cg25511667	6	33048732	HLA-DPB1	Body	Island
cg13080721	-0.217058	0.0470855	-4.60986	7.19472e-06	0.049042	cg13080721	11	70564414	SHANK2	Body	S_Shore
cg26890348	0.229866	0.0498757	4.60878	7.22863e-06	0.049042	cg26890348	13	52637074
ch.13.1783356F	-0.212092	0.0460211	-4.60858	7.23501e-06	0.049042	ch.13.1783356F	13	111136316	COL4A2	Body
cg06132400	0.693002	0.150725	4.59778	7.58203e-06	0.0494844	cg06132400	7	38350938			Island
cg07098151	-0.0184342	0.00400546	-4.60228	7.43572e-06	0.0494844	cg07098151	1	229762071	URB2	5'UTR	Island
cg08510261	0.417004	0.0907024	4.5975	7.59133e-06	0.0494844	cg08510261	12	7271170	C1RL-AS1	Body
cg09798788	-0.406811	0.0884485	-4.59941	7.5286e-06	0.0494844	cg09798788	4	25880545
cg13472456	-0.316243	0.0688077	-4.59604	7.63939e-06	0.0494844	cg13472456	15	66942574	LINC01169	Body
cg23841186	-0.348354	0.0758056	-4.59536	7.66226e-06	0.0494844	cg23841186	12	53492662	IGFBP6	Body	S_Shore

### Sheet: DNAm on Gene
X	IC.Estimate	IC.SE	IC.t	IC.p	IC.adjP	IlmnID	CHR	MAPINFO	UCSC_RefGene_Name	UCSC_RefGene_Group	Relation_to_UCSC_CpG_Island	CpG	Gene	Estimates	SE	t-value	Pvalue	newFDR
cg21798061	0.277837	0.0448482	6.19504	3.28497e-09	0.000592123	cg21798061	6	32329440	C6orf10	Body		cg21798061	ENSG00000204296	-15.9684	3.26372	-4.89271	3.42479e-06	0.000140416
cg15830972	-0.301718	0.0593311	-5.08532	8.44974e-07	0.0157509	cg15830972	6	123038698	PKIB	Body		cg15830972	ENSG00000135549	5169.43	907.602	5.6957	1.0373e-07	8.5059e-06
cg14879231	0.196641	0.0416982	4.71581	4.52325e-06	0.0404143	cg14879231	11	8091188	TUB	Body		cg14879231	ENSG00000166402	677.123	221.84	3.05231	0.00284746	0.0425394
cg16513734	-0.0704866	0.0150671	-4.67819	5.33833e-06	0.0438507	cg16513734	8	136478263	KHDRBS3	Body		cg16513734	ENSG00000131773	9070.63	2022.96	4.48384	1.8075e-05	0.000494049
cg17967429	-0.158006	0.0339577	-4.65303	5.96073e-06	0.0453934	cg17967429	10	90711500	ACTA2	5'UTR		cg17967429	ENSG00000107796	-13517.5	4471.26	-3.02319	0.00311264	0.0425394
cg13080721	-0.217058	0.0470855	-4.60986	7.19472e-06	0.049042	cg13080721	11	70564414	SHANK2	Body	S_Shore	cg13080721	ENSG00000162105	1250.66	364.09	3.43503	0.000836675	0.0171518
