## Supplementary Table 7 for "Longitudinal DNA Methylation Profiling of the Rectal Mucosa Identifies Cell-specific Signatures of Disease Status, Severity and Clinical Outcomes in Ulcerative Colitis"

### Sheet: EstimatedEPIFibIC_mild_mode+sev
Supplementary Table 7A. The Epidish CellDMC EWAS analysis between mild UC (n=44) vs controls (n=167), identified 13 CpG sites from fibroblasts
	Fib.Estimate	Fib.SE	Fib.t	Fib.p	Fib.adjP	IlmnID	CHR	MAPINFO	UCSC_RefGene_Name	UCSC_RefGene_Group	Relation_to_UCSC_CpG_Island
cg11073121	1	0.336991	6.83737	9.66948e-11	7.93082e-05	cg11073121	2	37039119	VIT	Body	S_Shelf
cg10242544	-1	0.347072	-6.18997	3.3748e-09	0.00138399	cg10242544	3	155210075	PLCH1	Body
cg22826803	1	0.227437	5.69876	4.30157e-08	0.0117604	cg22826803	4	153459998			S_Shelf
cg22760690	1	0.274675	5.61463	6.55983e-08	0.0134508	cg22760690	15	66207089	MEGF11	Body
cg01731355	1	0.245139	5.50958	1.10446e-07	0.0164813	cg01731355	7	158103582	PTPRN2	Body	Island
cg14569423	1	0.266298	5.46036	1.40661e-07	0.0164813	cg14569423	9	126523663	DENND1A	Body
cg25449924	1	0.275993	5.47642	1.30009e-07	0.0164813	cg25449924	12	125020192	NCOR2	TSS200	N_Shelf
cg22810181	1	0.255106	5.40696	1.82544e-07	0.0187151	cg22810181	12	113748119	SLC8B1	Body
cg03328886	-0.534702	0.102345	-5.22449	4.38932e-07	0.0400009	cg03328886	14	69865152	SLC39A9	TSS1500	S_Shore
cg01739161	1	0.249415	5.13686	6.63935e-07	0.0432309	cg01739161	16	4603985
cg03903063	1	0.218917	5.17993	5.42068e-07	0.0432309	cg03903063	18	71879836
cg09179999	1	0.263671	5.13014	6.85208e-07	0.0432309	cg09179999	15	77811681
cg19370442	1	0.281274	5.14083	6.51663e-07	0.0432309	cg19370442	6	6992304
