## Supplementary Table 8 for "Longitudinal DNA Methylation Profiling of the Rectal Mucosa Identifies Cell-specific Signatures of Disease Status, Severity and Clinical Outcomes in Ulcerative Colitis"

### Sheet: colectomy_all
Supplementary Table 8. The Epidish CellDMC EWAS analysis between colectomy (n=24) vs no-colectomy (n=175), identified 89 CpG sites from epithelial cells
	Epi.Estimate	Epi.SE	Epi.t	Epi.p	Epi.adjP	IlmnID	CHR	MAPINFO	UCSC_RefGene_Name	UCSC_RefGene_Group	Relation_to_UCSC_CpG_Island
cg00448919	-0.731458	0.115335	-6.34204	1.66155e-09	0.000568418	cg00448919	4	16766343	LDB2	Body
cg02219482	-0.238787	0.0379426	-6.29338	2.15354e-09	0.000568418	cg02219482	15	75940069	SNX33	TSS1500	Island
cg11693603	-0.632013	0.100871	-6.26553	2.49678e-09	0.000568418	cg11693603	5	3350495
cg25839853	-0.658703	0.105464	-6.24578	2.77213e-09	0.000568418	cg25839853	3	179368029			N_Shelf
cg05040724	-1	0.231452	-6.15148	4.55593e-09	0.000747347	cg05040724	15	25303244	SNORD116-4	TSS1500
cg08063564	0.787326	0.130308	6.04202	8.06289e-09	0.00110219	cg08063564	19	53122083	ZNF83	5'UTR
cg03173467	-0.129773	0.0220325	-5.89006	1.76199e-08	0.00123751	cg03173467	11	695891	TMEM80	Body	Island
cg04955097	0.676572	0.113004	5.98716	1.07072e-08	0.00123751	cg04955097	16	75551144			Island
cg09175811	-0.720187	0.121795	-5.9131	1.56626e-08	0.00123751	cg09175811	12	111050500	TCTN1	TSS1500	N_Shore
cg10991637	-0.615419	0.10332	-5.95646	1.25407e-08	0.00123751	cg10991637	14	94517401	DDX24	3'UTR
cg15425530	-0.0203635	0.0034604	-5.88473	1.81057e-08	0.00123751	cg15425530	17	2415361	METT10D	TSS200	Island
cg23626986	-1	0.233367	-5.91325	1.5651e-08	0.00123751	cg23626986	6	11487376
cg01781251	-1	0.229999	-5.86738	1.97784e-08	0.00124785	cg01781251	17	73947567	ACOX1	Body
cg15106503	0.563602	0.0987283	5.70862	4.40673e-08	0.00240957	cg15106503	10	860989	LARP4B	Body
cg17510627	-0.657799	0.115111	-5.71447	4.2797e-08	0.00240957	cg17510627	1	212274212	DTL	Body
cg02204529	1	0.233038	5.64299	6.1112e-08	0.00313272	cg02204529	2	132215465			N_Shelf
cg10381566	-0.635753	0.113906	-5.58138	8.28828e-08	0.00399881	cg10381566	4	36242221	ARAP2	5'UTR	N_Shelf
cg03721705	0.874258	0.157444	5.55281	9.53907e-08	0.00433235	cg03721705	6	15517467	JARID2	Body	Island
cg13344345	0.535953	0.0968822	5.532	1.05642e-07	0.00433235	cg13344345	9	2119636	SMARCA2	Body
cg24893694	0.544956	0.0984745	5.53398	1.04624e-07	0.00433235	cg24893694	2	201692506
cg20035418	0.66256	0.120039	5.51952	1.12298e-07	0.00438601	cg20035418	4	149913059
cg19183211	-0.491057	0.0893909	-5.49337	1.27599e-07	0.00461427	cg19183211	4	75960948	PARM1	Body
cg22116821	-0.17168	0.0312686	-5.4905	1.29395e-07	0.00461427	cg22116821	17	2415294	METT10D	TSS200	Island
cg16127205	-0.147186	0.0270505	-5.44114	1.64475e-07	0.00539603	cg16127205	3	57113422	ARHGEF3	TSS200	Island
cg26681414	0.917466	0.168378	5.44883	1.58459e-07	0.00539603	cg26681414	1	111934770
cg24834614	1	0.233458	5.40968	1.9151e-07	0.00604133	cg24834614	14	65481139	FNTB	Body
cg03558676	1	0.234649	5.40094	1.99752e-07	0.00606797	cg03558676	16	842185	CHTF18	Body	Island
cg17682357	-1	0.274413	-5.366	2.36322e-07	0.00668376	cg17682357	2	226439867	KIAA1486	Body
cg24131071	1	0.231615	5.37133	2.30352e-07	0.00668376	cg24131071	18	13395261	LDLRAD4	Body
cg24267017	0.531696	0.0997098	5.33243	2.77543e-07	0.00758794	cg24267017	20	58570824	CDH26	TSS1500
cg15088455	1	0.234563	5.32017	2.94292e-07	0.00778631	cg15088455	14	50883488
cg02606438	-0.762546	0.143541	-5.3124	3.05391e-07	0.00782747	cg02606438	20	46342769	SULF2	Body
cg00240598	0.571597	0.107994	5.29286	3.35175e-07	0.00808552	cg00240598	5	76363946
cg17421021	-0.589353	0.111291	-5.29562	3.30802e-07	0.00808552	cg17421021	10	114879663	TCF7L2	Body
cg10196342	0.148646	0.0281421	5.282	3.52942e-07	0.00813361	cg10196342	7	8335851	LOC100505938	Body
cg24767634	0.527615	0.099935	5.27959	3.57002e-07	0.00813361	cg24767634	10	16556469	C1QL3	3'UTR
cg20771743	0.522248	0.0993845	5.25482	4.01477e-07	0.00866548	cg20771743	11	63439966	ATL3	TSS1500	S_Shore
cg25112279	0.516964	0.0982967	5.25922	3.93191e-07	0.00866548	cg25112279	2	10705444
cg16294594	0.524833	0.100252	5.23513	4.40625e-07	0.00907204	cg16294594	2	220246803	DNPEP	Body
cg22826803	0.509903	0.0974163	5.23427	4.42435e-07	0.00907204	cg22826803	4	153459998			S_Shelf
cg01908907	-0.696965	0.133965	-5.20258	5.1366e-07	0.0100309	cg01908907	15	40121557	GPR176	TSS200
cg17734231	-0.107168	0.0205872	-5.20556	5.06512e-07	0.0100309	cg17734231	15	75940078	SNX33	TSS1500	Island
cg10831911	1	0.239359	5.18952	5.4615e-07	0.0104174	cg10831911	X	13128151
cg05025164	-0.0856416	0.0166386	-5.14718	6.65813e-07	0.0122662	cg05025164	4	1340916	KIAA1530	TSS200	Island
cg23746302	0.67719	0.131624	5.14488	6.72989e-07	0.0122662	cg23746302	15	68068517	MAP2K5	Body
cg00742612	0.667572	0.130006	5.13494	7.04907e-07	0.0125687	cg00742612	7	120039135	KCND2	Body
cg03903063	0.482826	0.0941737	5.12697	7.31573e-07	0.0127666	cg03903063	18	71879836
cg20850204	0.538265	0.105266	5.11338	7.79267e-07	0.0133156	cg20850204	12	118629492	TAOK3	Body
cg19324331	0.461016	0.0902464	5.10842	7.97447e-07	0.0133481	cg19324331	2	128498316	WDR33	Body
cg16390680	0.515585	0.101043	5.10264	8.1913e-07	0.0134369	cg16390680	22	42558814	TCF20	3'UTR
cg02827175	0.739095	0.14565	5.07446	9.33239e-07	0.0150085	cg02827175	7	1986245	MAD1L1	Body
cg22880405	-0.490882	0.0970461	-5.05823	1.00584e-06	0.0158651	cg22880405	6	33588455	ITPR3	TSS1500	N_Shore
cg24555290	-0.131433	0.0260675	-5.04202	1.08381e-06	0.0167722	cg24555290	3	57113443	ARHGEF3	TSS200	Island
cg03328886	-0.221346	0.0439483	-5.03652	1.11159e-06	0.0168836	cg03328886	14	69865152	SLC39A9	TSS1500	S_Shore
cg23992470	-0.990632	0.199147	-4.97437	1.47733e-06	0.0220308	cg23992470	4	843637	GAK	Body	Island
cg17412651	-1	0.208782	-4.96013	1.57628e-06	0.0230866	cg17412651	12	630807	B4GALNT3	Body
cg07156636	0.859429	0.173925	4.94139	1.71632e-06	0.0246967	cg07156636	11	69240438
cg01223793	0.506296	0.102848	4.92275	1.86753e-06	0.0259616	cg01223793	6	90527762	MDN1	Body	N_Shore
cg07312480	0.496678	0.10089	4.92297	1.86565e-06	0.0259616	cg07312480	1	161372695			S_Shelf
cg03684216	-0.612348	0.124486	-4.91901	1.89936e-06	0.025964	cg03684216	4	16445900
cg06123563	0.692832	0.141357	4.90131	2.05744e-06	0.0271682	cg06123563	10	4981518
cg17116402	-0.598259	0.122125	-4.89875	2.08129e-06	0.0271682	cg17116402	2	139361688
cg18156903	0.600862	0.122671	4.89816	2.08683e-06	0.0271682	cg18156903	17	36871028	MLLT6	Body
cg02840839	-0.445733	0.0911556	-4.88981	2.16686e-06	0.0274369	cg02840839	18	77562485			Island
cg07507263	0.64881	0.132707	4.88904	2.17437e-06	0.0274369	cg07507263	2	110438870
cg00683019	1	0.269475	4.88274	2.23686e-06	0.0277538	cg00683019	10	82422166
cg09702169	1	0.205446	4.87646	2.301e-06	0.0277538	cg09702169	19	53120423	ZNF83	5'UTR
cg24519459	-1	0.23898	-4.87698	2.29557e-06	0.0277538	cg24519459	19	12868839	BEST2	Body	Island
cg25878822	0.651639	0.133776	4.87112	2.35684e-06	0.0280154	cg25878822	1	161143746	B4GALT3	Body	N_Shelf
cg06743283	-0.581801	0.119611	-4.86413	2.43199e-06	0.0284957	cg06743283	19	58382549	ZNF814	3'UTR
cg01179631	-0.216089	0.0445257	-4.85313	2.55481e-06	0.0295131	cg01179631	16	620007	PIGQ	1stExon	Island
cg25610270	0.773645	0.15968	4.84496	2.64998e-06	0.0301874	cg25610270	12	76405890
cg00378488	0.67019	0.138479	4.83966	2.7136e-06	0.0304886	cg00378488	2	11552306
cg04320632	0.52555	0.108768	4.83183	2.81018e-06	0.0307318	cg04320632	17	7890035			N_Shelf
cg08097058	-0.617812	0.127832	-4.83301	2.79539e-06	0.0307318	cg08097058	7	100839216	MOGAT3	3'UTR
cg10423427	0.516778	0.107208	4.82033	2.95809e-06	0.0317459	cg10423427	12	132325334	MMP17	Body	Island
cg24044259	0.546453	0.113404	4.81865	2.98032e-06	0.0317459	cg24044259	1	1496410	SSU72	Body	N_Shore
cg01731355	0.51048	0.106368	4.7992	3.24973e-06	0.0341717	cg01731355	7	158103582	PTPRN2	Body	Island
cg13393809	0.513203	0.10711	4.79136	3.36491e-06	0.0344984	cg13393809	2	239974467	HDAC4	3'UTR	Island
cg22613809	0.62884	0.131206	4.79275	3.34417e-06	0.0344984	cg22613809	13	74589646	KLF12	5'UTR
cg15068527	0.423547	0.0887894	4.77025	3.69491e-06	0.037414	cg15068527	3	183817134	HTR3E	TSS1500
cg00778525	0.854728	0.179885	4.75152	4.01363e-06	0.0400878	cg00778525	5	158770074	LOC285626	Body
cg01003793	0.792139	0.166798	4.7491	4.05672e-06	0.0400878	cg01003793	1	87383293	HS2ST1	Body	S_Shelf
cg21268256	-1	0.272201	-4.74265	4.17375e-06	0.0404033	cg21268256	1	25509521
cg23871527	-0.0929522	0.0196022	-4.74192	4.18717e-06	0.0404033	cg23871527	20	2854169	PTPRA	1stExon	Island
cg09806575	0.478762	0.101177	4.73194	4.37527e-06	0.0417274	cg09806575	16	84521348	KIAA1609	Body
cg07693610	0.767004	0.162911	4.70812	4.85771e-06	0.045796	cg07693610	4	42710807
cg22735889	1	0.239277	4.70242	4.98042e-06	0.0464192	cg22735889	7	564257			S_Shore
cg23887832	0.580017	0.123673	4.68994	5.25995e-06	0.0484737	cg23887832	1	46809574	NSUN4	Body	S_Shelf

### Sheet: severe UC - colectomy
Supplementary Table 8. The Epidish CellDMC EWAS analysis between colectomy (n=14) vs no-colectomy from severe UC(n=60), identified 2 CpG sites from epithelial cells
	Epi.Estimate	Epi.SE	Epi.t	Epi.p	Epi.adjP	Fib.Estimate	Fib.SE	Fib.t	Fib.p	Fib.adjP	IC.Estimate	IC.SE	IC.t	IC.p	IC.adjP	IlmnID	CHR	MAPINFO	UCSC_RefGene_Name	UCSC_RefGene_Group	Relation_to_UCSC_CpG_Island
cg02219482	-0.448504	0.073192	-6.12778	6.76137e-08	0.0277281	0.654917	0.235809	2.77732	0.00724073	0.894757	-0.00415496	0.0436885	-0.0951041	0.924539	0.999962	cg02219482	15	75940069	SNX33	TSS1500	Island
cg06908087	1	0.317204	6.17981	5.51564e-08	0.0277281	-1	1.02196	-1.90299	0.0616881	0.89829	-0.163988	0.18934	-0.866105	0.389772	0.999962	cg06908087	2	121299261
