## Supplementary Table 9 for "Longitudinal DNA Methylation Profiling of the Rectal Mucosa Identifies Cell-specific Signatures of Disease Status, Severity and Clinical Outcomes in Ulcerative Colitis"

### Sheet: colectomy_all
Supplementary Table 8. The Epidish CellDMC EWAS analysis between colectomy (n=24) vs no-colectomy (n=175), identified 257 CpG sites from immune cells
	IC.Estimate	IC.SE	IC.t	IC.p	IC.adjP	IlmnID	CHR	MAPINFO	UCSC_RefGene_Name	UCSC_RefGene_Group	Relation_to_UCSC_CpG_Island
cg18814052	0.529061	0.0718502	7.36339	5.54122e-12	2.27243e-06	cg18814052	5	122736095	CEP120	Body	N_Shore
cg25543691	0.555139	0.0745142	7.45011	3.34323e-12	2.27243e-06	cg25543691	19	49965986	ALDH16A1	Body	N_Shore
cg11237942	0.585184	0.080281	7.2892	8.5168e-12	2.32847e-06	cg11237942	13	21302467
cg05072854	0.641658	0.0889141	7.2166	1.29417e-11	2.65367e-06	cg05072854	3	113671290	ZDHHC23	Body	S_Shelf
cg05525021	0.598935	0.0877194	6.82785	1.17008e-10	1.25499e-05	cg05525021	11	73688562	UCP2	Body
cg08954348	0.572681	0.0839739	6.81975	1.2241e-10	1.25499e-05	cg08954348	2	109230601	LIMS1	5'UTR
cg15923441	0.642579	0.0941253	6.82685	1.17664e-10	1.25499e-05	cg15923441	2	159816802
cg21755859	0.749502	0.109346	6.85442	1.00878e-10	1.25499e-05	cg21755859	10	35020349	PARD3	Body
cg20383521	0.441693	0.0656885	6.72405	2.0823e-10	1.7908e-05	cg20383521	1	151554824	TUFT1	3'UTR
cg24969888	0.609716	0.0907927	6.71547	2.1834e-10	1.7908e-05	cg24969888	2	71345584	MCEE	Body
cg23404610	0.764261	0.114163	6.6945	2.45139e-10	1.82782e-05	cg23404610	10	93656352
cg25618310	0.562498	0.0850782	6.61154	3.86717e-10	2.64318e-05	cg25618310	1	171194647
cg03237596	0.405028	0.0619232	6.54081	5.68932e-10	3.33309e-05	cg03237596	16	57287527	ARL2BP	3'UTR
cg06459378	0.56698	0.0865171	6.55338	5.3128e-10	3.33309e-05	cg06459378	7	99333757	CYP3A7	TSS1500
cg03641722	0.500248	0.0774349	6.46025	8.80505e-10	4.24813e-05	cg03641722	11	18419598	LDHA	Body	S_Shore
cg07998646	0.547964	0.0848131	6.46084	8.7769e-10	4.24813e-05	cg07998646	3	170359765
cg20494773	0.538724	0.0831075	6.48225	7.81729e-10	4.24813e-05	cg20494773	11	63662576	MARK2	5'UTR
cg26857665	-1	0.160344	-6.4101	1.15372e-09	5.25707e-05	cg26857665	8	144543052	ZC3H3	Body
cg14781693	0.536994	0.0844797	6.35648	1.53806e-09	6.63947e-05	cg14781693	18	55811464	NEDD4L	Body
cg20921808	-0.444631	0.0702278	-6.33127	1.75991e-09	7.2173e-05	cg20921808	5	143059265	MIR5197	TSS200
cg13480578	-0.9071	0.144101	-6.29489	2.13622e-09	8.34338e-05	cg13480578	3	194836414	C3orf21	Body
cg11137178	-1	0.161139	-6.26978	2.44104e-09	9.10055e-05	cg11137178	1	59198271
cg08063564	-0.554728	0.0890806	-6.22726	3.05736e-09	0.000109027	cg08063564	19	53122083	ZNF83	5'UTR
cg20296673	-0.495946	0.0798264	-6.21281	3.29977e-09	0.000112768	cg20296673	3	132372730	UBA5	TSS1500
cg13569868	0.59798	0.0969158	6.17009	4.13187e-09	0.000135557	cg13569868	14	89734827	FOXN3	Body
cg15821589	0.158925	0.0258798	6.1409	4.81574e-09	0.000151916	cg15821589	1	78444904	FUBP1	TSS200	Island
cg16333262	0.580874	0.0949426	6.11816	5.42417e-09	0.000164773	cg16333262	14	76617755	C14orf118	TSS1500	N_Shore
cg03590708	-0.406266	0.0671035	-6.05433	7.56392e-09	0.000221566	cg03590708	13	31276312
cg02531821	-0.456151	0.0758113	-6.01693	9.18141e-09	0.000251017	cg02531821	19	44514436	ZNF230	Body
cg15812371	-0.595214	0.0989221	-6.017	9.17828e-09	0.000251017	cg15812371	1	45318807	EIF2B3	Body
cg02735472	0.524699	0.0877033	5.98266	1.09588e-08	0.000280884	cg02735472	9	128663785	PBX3	Body
cg02763183	-0.541924	0.0905273	-5.9863	1.07547e-08	0.000280884	cg02763183	16	1778093	MAPK8IP3	Body
cg08174355	-0.276227	0.046332	-5.96189	1.2195e-08	0.000303097	cg08174355	15	49016042
cg03683139	0.392783	0.0661233	5.94016	1.36355e-08	0.000320719	cg03683139	4	128998951	LARP1B	ExonBnd
cg17633028	0.517508	0.0871308	5.93944	1.36861e-08	0.000320719	cg17633028	10	103536731	FGF8	5'UTR	S_Shore
cg05575304	0.572436	0.0966331	5.92381	1.48276e-08	0.000337818	cg05575304	3	11607115	VGLL4	Body	N_Shelf
cg22934976	0.514202	0.086904	5.9169	1.5361e-08	0.000340513	cg22934976	6	41786076	USP49	5'UTR
cg13909342	0.400506	0.0678006	5.90712	1.61494e-08	0.000348568	cg13909342	9	71736854	TJP2	5'UTR	Island
cg22815074	0.978984	0.165897	5.90114	1.66501e-08	0.00035016	cg22815074	X	152758918	BGN	TSS1500
cg04715183	-0.479088	0.081347	-5.88943	1.76761e-08	0.000362444	cg04715183	3	11886989	C3orf31	Body	N_Shore
cg07774841	0.428903	0.073072	5.86959	1.95577e-08	0.000391246	cg07774841	12	27618447	SMCO2	TSS1500
cg24377562	0.320938	0.0547434	5.86259	2.02665e-08	0.000395772	cg24377562	22	30163270	UCRC	TSS200	Island
cg25959821	0.162255	0.0277027	5.85699	2.0852e-08	0.000397736	cg25959821	19	30097066	POP4	TSS200	Island
cg16719810	0.479686	0.0820089	5.8492	2.16948e-08	0.000404406	cg16719810	8	865742
cg15615045	-0.491597	0.0841868	-5.83937	2.28051e-08	0.000415657	cg15615045	16	11271545	CLEC16A	Body	N_Shore
cg07397185	-0.753509	0.129265	-5.82917	2.40158e-08	0.000428208	cg07397185	12	115575836
cg01996439	-0.603525	0.103867	-5.81056	2.63891e-08	0.000444518	cg01996439	10	104216266
cg06973218	-0.462736	0.0796542	-5.80931	2.65565e-08	0.000444518	cg06973218	15	74503483	STRA6	TSS1500
cg08918609	0.440632	0.0757544	5.81658	2.55968e-08	0.000444518	cg08918609	17	42408822
cg18105800	-0.459718	0.0793308	-5.79496	2.85545e-08	0.000468402	cg18105800	3	33420182	FBXL2	Body
cg23535882	0.53914	0.0932045	5.78449	3.01035e-08	0.00048413	cg23535882	15	86095329	AKAP13	Body
cg12947962	-0.370362	0.0641897	-5.76981	3.24151e-08	0.000511281	cg12947962	9	4596230
cg13984756	0.474658	0.0829242	5.724	4.0802e-08	0.000631423	cg13984756	10	678263	DIP2C	Body	Island
cg03332734	-0.38319	0.0670883	-5.71173	4.33868e-08	0.000640956	cg03332734	12	31799795	METTL20	TSS1500
cg09703978	-0.468745	0.0820918	-5.71001	4.37624e-08	0.000640956	cg09703978	3	132372804	UBA5	TSS1500
cg12800586	-0.369688	0.0646816	-5.7155	4.25759e-08	0.000640956	cg12800586	20	36355721	CTNNBL1	ExonBnd
cg11986030	-0.70034	0.122843	-5.7011	4.57553e-08	0.000650959	cg11986030	2	134912673
cg25422346	-0.469816	0.0824255	-5.69989	4.60327e-08	0.000650959	cg25422346	4	165672394
cg04201271	-0.390645	0.0686696	-5.68877	4.8661e-08	0.000654987	cg04201271	19	12738615	ZNF791	Body
cg20212362	-0.486606	0.085488	-5.6921	4.78601e-08	0.000654987	cg20212362	17	8232565			S_Shore
cg26898721	0.510145	0.0896792	5.68856	4.87133e-08	0.000654987	cg26898721	1	19962709	MINOS1-NBL1	5'UTR
cg01003959	0.317908	0.0560191	5.67499	5.21213e-08	0.000689506	cg01003959	2	24345949	PFN4	5'UTR	N_Shore
cg02925314	-0.449159	0.0793814	-5.65824	5.66545e-08	0.000710938	cg02925314	2	221967989
cg05079195	0.666314	0.118048	5.64444	6.06757e-08	0.000710938	cg05079195	9	98168354
cg05643703	-0.337236	0.0595957	-5.65873	5.65147e-08	0.000710938	cg05643703	1	17332012	ATP13A2	Body	Island
cg05861871	-0.572622	0.101387	-5.6479	5.96397e-08	0.000710938	cg05861871	12	102112517	CHPT1	Body
cg11324445	-0.339401	0.0600692	-5.65017	5.89732e-08	0.000710938	cg11324445	14	89060637	ZC3H14	TSS200
cg14789804	0.296636	0.0524108	5.65982	5.62096e-08	0.000710938	cg14789804	12	58087958	OS9	1stExon	Island
cg15293246	0.549655	0.0972271	5.65331	5.80599e-08	0.000710938	cg15293246	4	18691026
cg23848432	0.162747	0.0288314	5.6448	6.05669e-08	0.000710938	cg23848432	15	49256258	SHC4	TSS1500	S_Shore
cg14264380	-0.0710004	0.0126155	-5.62803	6.58196e-08	0.000760347	cg14264380	17	79651103	ARL16	TSS200	Island
cg22993937	-0.473653	0.0844265	-5.61024	7.18786e-08	0.000818808	cg22993937	4	8477915	C4orf23	3'UTR
cg23491756	-0.789774	0.141213	-5.59278	7.83527e-08	0.000868435	cg23491756	6	31438151	HCG26	TSS1500
cg24160582	-0.360797	0.0644881	-5.5948	7.75773e-08	0.000868435	cg24160582	14	81610002	TSHR	Body
cg11212609	0.282557	0.0507198	5.57095	8.72531e-08	0.000954189	cg11212609	17	7155399	C17orf81	TSS200	Island
cg24953922	0.51595	0.0927499	5.56281	9.08179e-08	0.000967377	cg24953922	1	19181419	TAS1R2	Body	Island
cg27158878	-0.416742	0.0749065	-5.5635	9.05094e-08	0.000967377	cg27158878	20	17935312	SNX5	Body
cg24306648	-0.368864	0.0666759	-5.5322	1.05543e-07	0.00110981	cg24306648	1	3554769	WDR8	Body	N_Shelf
cg27244944	-0.44643	0.0807728	-5.52699	1.08269e-07	0.00112407	cg27244944	7	75305820	HIP1	Body
cg00629612	-0.345847	0.0626683	-5.51869	1.12758e-07	0.00115469	cg00629612	11	32063009	LOC100506675	TSS200
cg14055167	-0.292496	0.053041	-5.51452	1.15079e-07	0.00115469	cg14055167	9	95006710	IARS	Body
cg27103603	-0.459526	0.08334	-5.51388	1.15442e-07	0.00115469	cg27103603	3	39544721	MOBP	Body	S_Shore
cg11423687	-0.485497	0.0883204	-5.497	1.2536e-07	0.00122566	cg11423687	20	34844511	C20orf4	3'UTR
cg18742464	-0.284586	0.0517737	-5.49673	1.25527e-07	0.00122566	cg18742464	6	45895069	CLIC5	Body
cg21855963	0.0637079	0.0116068	5.48883	1.30456e-07	0.00125881	cg21855963	1	78444801	FUBP1	1stExon	Island
cg02807450	0.360135	0.0658498	5.46904	1.43649e-07	0.00136999	cg02807450	11	95657743	MTMR2	TSS1500	S_Shore
cg23532197	-0.380596	0.0696526	-5.46421	1.4706e-07	0.0013864	cg23532197	10	11908666	C10orf47	Body	N_Shelf
cg09757838	0.506658	0.0928163	5.45872	1.51034e-07	0.00140769	cg09757838	4	148605817	PRMT10	TSS1500	S_Shore
cg20362423	0.232989	0.042784	5.44569	1.60891e-07	0.00147789	cg20362423	8	67579658	C8orf44-SGK3	TSS200	S_Shore
cg21805228	-0.372852	0.0685167	-5.44178	1.63971e-07	0.00147789	cg21805228	11	10791941	CTR9	Body
cg27112487	-0.220412	0.0405001	-5.44224	1.63602e-07	0.00147789	cg27112487	12	31360362
cg17752395	-0.490177	0.0901578	-5.43687	1.67913e-07	0.00149697	cg17752395	3	118688312	IGSF11	Body
cg01646195	0.317933	0.0586085	5.4247	1.78102e-07	0.00157073	cg01646195	20	3826908	MAVS	TSS1500	N_Shore
cg04714159	-0.399199	0.0736252	-5.42205	1.80402e-07	0.00157408	cg04714159	1	47301259
cg15866039	-0.422542	0.0780356	-5.41473	1.86891e-07	0.00159674	cg15866039	10	43908679			S_Shelf
cg23137368	0.0495353	0.00914584	5.41616	1.85611e-07	0.00159674	cg23137368	3	197676958	IQCG	TSS200
cg03796659	-0.738689	0.136914	-5.3953	2.05259e-07	0.00171788	cg03796659	2	192109284	MYO1B	TSS1500	N_Shore
cg05459785	-0.815865	0.151162	-5.3973	2.03287e-07	0.00171788	cg05459785	1	204789328
cg08118942	-0.44094	0.0818181	-5.38927	2.11306e-07	0.00175062	cg08118942	12	125590291	AACS	Body
cg14237973	-0.358658	0.0667758	-5.37107	2.30634e-07	0.00189164	cg14237973	2	233007378	DIS3L2	Body
cg19646900	-0.291714	0.054348	-5.36752	2.34597e-07	0.00190509	cg19646900	1	53729130	LRP8	Body
cg12041213	-0.433784	0.0808844	-5.36301	2.39735e-07	0.00192773	cg12041213	12	89823402	POC1B	Body
cg08572407	0.075828	0.0141553	5.35687	2.46895e-07	0.00196603	cg08572407	9	74979566	ZFAND5	5'UTR	Island
cg15323506	0.361819	0.0676807	5.34598	2.60131e-07	0.00205151	cg15323506	17	19619410	SLC47A2	Body	S_Shore
cg13283518	-0.450301	0.0843906	-5.33591	2.72962e-07	0.0021322	cg13283518	13	52600278	UTP14C	5'UTR
cg05965353	-0.547736	0.102756	-5.33043	2.8021e-07	0.00216289	cg05965353	5	112953206
cg16150191	-0.362708	0.0680633	-5.32898	2.82165e-07	0.00216289	cg16150191	13	52363904	DHRS12	Body
cg00167455	0.637593	0.120071	5.31012	3.08737e-07	0.00232315	cg00167455	4	76277795	LOC441025	TSS1500
cg07019889	-0.438035	0.082487	-5.31035	3.08404e-07	0.00232315	cg07019889	2	1625692
cg12533806	-0.440268	0.083168	-5.29372	3.3381e-07	0.00244703	cg12533806	5	55848109
cg21279924	-0.922937	0.174353	-5.29351	3.34151e-07	0.00244703	cg21279924	7	126335881	GRM8	Body
cg23813082	-0.577816	0.109142	-5.29415	3.33122e-07	0.00244703	cg23813082	21	45648328	ICOSLG	3'UTR
cg22665897	0.543852	0.10308	5.27601	3.6311e-07	0.00263557	cg22665897	14	55304729
cg14605119	-0.494408	0.0937806	-5.27197	3.70149e-07	0.0026631	cg14605119	10	552556	DIP2C	Body
cg24118983	-0.473134	0.0901871	-5.24614	4.18311e-07	0.00298343	cg24118983	15	22999320	CYFIP1	Body
cg06148099	-0.749748	0.143248	-5.23393	4.4313e-07	0.0031332	cg06148099	6	134673935
cg14989602	0.0613154	0.0117465	5.2199	4.7345e-07	0.00329437	cg14989602	8	17013578	ZDHHC2	TSS1500	Island
cg20658797	-0.829204	0.158861	-5.21967	4.73957e-07	0.00329437	cg20658797	17	34757624	TBC1D3H	TSS1500
cg24360753	-0.434268	0.0834043	-5.20678	5.03611e-07	0.00347107	cg24360753	8	58131890	LINC01606	Body
cg01274247	0.614731	0.11848	5.18849	5.48798e-07	0.00375099	cg01274247	7	106454154
cg11390751	-0.0595253	0.0115221	-5.16619	6.09217e-07	0.00409696	cg11390751	1	41249511	KCNQ4	TSS200	Island
cg19079372	0.0819554	0.015864	5.16613	6.09405e-07	0.00409696	cg19079372	5	54604293	DHX29	TSS1500	S_Shore
cg11786255	0.37984	0.0736768	5.15549	6.40466e-07	0.00420243	cg11786255	5	126565417			Island
cg14100122	-0.418999	0.0812501	-5.15691	6.3624e-07	0.00420243	cg14100122	2	10908199	ATP6V1C2	Body
cg19680048	0.758644	0.147068	5.15845	6.31687e-07	0.00420243	cg19680048	2	5954193
cg10444783	-0.384687	0.0748374	-5.14031	6.87499e-07	0.00444	cg10444783	10	62775058	LINC00845	TSS1500
cg11688495	-0.346091	0.067317	-5.1412	6.84636e-07	0.00444	cg11688495	6	106042854
cg10136077	-0.49111	0.0956019	-5.13703	6.98082e-07	0.00445893	cg10136077	3	63853226	ATXN7	5'UTR	S_Shelf
cg24727269	-0.344467	0.0670686	-5.13604	7.01303e-07	0.00445893	cg24727269	5	132588630	FSTL4	Body
cg18289508	0.581701	0.113337	5.13248	7.13056e-07	0.00449878	cg18289508	3	36990155			S_Shelf
cg00898988	0.125587	0.0245006	5.12585	7.35377e-07	0.0046042	cg00898988	14	24020746	ZFHX2	1stExon	Island
cg09735711	-0.327038	0.0640556	-5.10553	8.08193e-07	0.004984	cg09735711	16	898419			N_Shore
cg11945604	0.113401	0.0222045	5.10714	8.02182e-07	0.004984	cg11945604	12	6387873			Island
cg20590109	-0.809579	0.158843	-5.09672	8.41905e-07	0.00515315	cg20590109	11	3128944	OSBPL5	Body
cg03954393	-0.760149	0.149791	-5.07473	9.32102e-07	0.00566298	cg03954393	1	204679626
cg11507597	-0.960376	0.18936	-5.07169	9.45261e-07	0.00570069	cg11507597	12	38806793
cg09990691	-0.401197	0.0791821	-5.06676	9.67024e-07	0.00578938	cg09990691	17	80986940	B3GNTL1	Body	N_Shelf
cg14409406	-0.590627	0.116954	-5.05007	1.04438e-06	0.00620716	cg14409406	4	527325	PIGG	Body	N_Shore
cg24517978	-0.400375	0.079388	-5.04327	1.07759e-06	0.00635851	cg24517978	3	195930486	ZDHHC19	Body	N_Shelf
cg00826921	0.126747	0.025191	5.03145	1.13775e-06	0.00666553	cg00826921	3	143692146	C3orf58	Body	Island
cg16940238	-0.657888	0.131168	-5.01562	1.22349e-06	0.00711696	cg16940238	1	220495384
cg19909394	-0.150546	0.0300376	-5.01191	1.24449e-06	0.00718819	cg19909394	11	2449620
cg07174911	0.0826462	0.0165051	5.00731	1.27097e-06	0.00728978	cg07174911	8	28747617	HMBOX1	TSS1500	N_Shore
cg19033438	-0.420267	0.0840495	-5.00023	1.31284e-06	0.00747762	cg19033438	6	33163824	RXRB	Body	S_Shelf
cg22637507	-0.111013	0.0222341	-4.9929	1.35756e-06	0.00767902	cg22637507	11	43902407	ALKBH3	1stExon	Island
cg26764318	-0.360398	0.0723018	-4.98463	1.4098e-06	0.00791987	cg26764318	8	110342914	NUDCD1	TSS1500	N_Shelf
cg26448962	-0.122444	0.0245794	-4.98156	1.42966e-06	0.00797681	cg26448962	3	126374011	TXNRD3	TSS200	Island
cg22550042	-0.659214	0.13253	-4.97408	1.47925e-06	0.00819776	cg22550042	10	124692682	C10orf88	Body
cg16692534	-0.721165	0.14505	-4.97182	1.49459e-06	0.00822718	cg16692534	17	80525324	FOXK2	Body
cg25802535	-0.543291	0.109591	-4.95743	1.59572e-06	0.00872528	cg25802535	1	117914028	MAN1A2	Body	S_Shelf
cg01610685	-0.470971	0.0951445	-4.95006	1.65005e-06	0.00896265	cg01610685	9	134401675	UCK1	Body	N_Shelf
cg16764909	0.212046	0.0429187	4.94065	1.72209e-06	0.00929238	cg16764909	17	57233385	SKA2	TSS1500	S_Shore
cg00041079	-0.345392	0.0700249	-4.93242	1.78751e-06	0.00958233	cg00041079	4	152403601	FAM160A1	5'UTR
cg20970752	-0.42631	0.0865393	-4.9262	1.83856e-06	0.00979204	cg20970752	12	7943244	NANOG	Body
cg26755504	0.0422069	0.00858624	4.91564	1.92853e-06	0.0102049	cg26755504	9	131446290	SET	TSS1500
cg03335434	-0.0407241	0.00831261	-4.89907	2.07828e-06	0.0109269	cg03335434	X	40974523	USP9X	5'UTR
cg07250027	-0.0792494	0.0162053	-4.89034	2.16168e-06	0.0111509	cg07250027	15	43622441	LCMT2	1stExon	Island
cg18428559	-0.411483	0.0841246	-4.89136	2.1518e-06	0.0111509	cg18428559	19	42616123	POU2F2	Body
cg18838436	0.140004	0.0286174	4.89228	2.14285e-06	0.0111509	cg18838436	5	126565346			Island
cg02805448	0.0800675	0.0164263	4.87434	2.32304e-06	0.0118344	cg02805448	7	27779582	TAX1BP1	TSS200	Island
cg13498107	-0.770107	0.15796	-4.87531	2.31284e-06	0.0118344	cg13498107	3	142956059
cg21729825	0.559916	0.114905	4.87285	2.33857e-06	0.01184	cg21729825	2	112433296
cg11888766	-0.319899	0.0656758	-4.87089	2.35927e-06	0.0118715	cg11888766	11	125056881	PKNOX2	5'UTR
cg21617571	0.143941	0.0295699	4.86781	2.39215e-06	0.0119635	cg21617571	4	41258615	UCHL1	TSS1500	N_Shore
cg23489104	-0.381669	0.0787269	-4.84801	2.61414e-06	0.0129945	cg23489104	17	4099901	ANKFY1	Body
cg02646157	0.576446	0.119018	4.84337	2.6689e-06	0.0131078	cg02646157	10	62635155	RHOBTB1	Body
cg27628370	-0.373305	0.0770601	-4.84434	2.65737e-06	0.0131078	cg27628370	8	133773484	TMEM71	TSS1500
cg03576137	-0.357747	0.0739647	-4.83672	2.74941e-06	0.0134229	cg03576137	6	17938756	KIF13A	Body
cg02169201	-0.565775	0.117191	-4.82782	2.86087e-06	0.0138551	cg02169201	20	32248995	NECAB3	Body	N_Shelf
cg04760936	-0.377858	0.0784069	-4.8192	2.97309e-06	0.0138551	cg04760936	14	73823753	NUMB	5'UTR
cg09508434	-0.38458	0.0797501	-4.82232	2.932e-06	0.0138551	cg09508434	5	110919885
cg16131123	0.622115	0.12906	4.82035	2.95788e-06	0.0138551	cg16131123	2	216272367	FN1	Body
cg17001898	-0.0917415	0.0190141	-4.82491	2.89824e-06	0.0138551	cg17001898	6	45338552	RUNX2	Body
cg22942751	-0.408003	0.0846518	-4.81978	2.96535e-06	0.0138551	cg22942751	1	228404863	OBSCN	Body	Island
cg23989709	-0.558644	0.115913	-4.81953	2.96872e-06	0.0138551	cg23989709	5	1077533	SLC12A7	Body	N_Shore
cg25418289	-0.385609	0.0799483	-4.82324	2.92001e-06	0.0138551	cg25418289	12	123520699	PITPNM2	5'UTR
cg14575648	0.14999	0.0312057	4.80651	3.14591e-06	0.0145777	cg14575648	1	20513076	UBXN10-AS1	TSS200	S_Shore
cg07465794	-0.459932	0.0964499	-4.76861	3.72176e-06	0.0171492	cg07465794	7	157500160	PTPRN2	Body	N_Shelf
cg05532108	-0.0720113	0.0151073	-4.76667	3.75392e-06	0.0172007	cg05532108	4	2845444	ADD1	TSS200	Island
cg00104353	-0.330157	0.0693149	-4.76315	3.81271e-06	0.0173515	cg00104353	7	157782798	PTPRN2	Body
cg04520897	-0.430283	0.0903617	-4.76178	3.83589e-06	0.0173515	cg04520897	8	119034296	EXT1	Body
cg23481438	0.0657872	0.0138181	4.76093	3.8503e-06	0.0173515	cg23481438	5	150537565	ANXA6	TSS200	S_Shore
cg02512724	-0.598663	0.125954	-4.75302	3.98712e-06	0.0177728	cg02512724	7	158343573	PTPRN2	Body	S_Shore
cg10393369	0.562351	0.118299	4.75363	3.97648e-06	0.0177728	cg10393369	6	168500458			N_Shore
cg14272780	-0.385963	0.0813399	-4.74507	4.12953e-06	0.0183081	cg14272780	5	149209705	PPARGC1B	Body
cg20357712	-0.455247	0.0960046	-4.74193	4.18706e-06	0.0184634	cg20357712	X	9387716
cg11249082	-0.397729	0.0840872	-4.72996	4.41342e-06	0.0193575	cg11249082	3	99254613
cg03554406	-0.424068	0.0897228	-4.72643	4.48263e-06	0.0195564	cg03554406	20	60745114	SS18L1	Body	Island
cg19486492	-0.541399	0.114582	-4.72499	4.51096e-06	0.0195759	cg19486492	2	133036873
cg14612748	-0.40895	0.0866864	-4.71758	4.66014e-06	0.0201169	cg14612748	13	76508987
cg00507815	-0.401427	0.0852471	-4.70898	4.8394e-06	0.0207813	cg00507815	6	38672050	GLO1	TSS1500	S_Shore
cg20093399	0.306757	0.0651729	4.70682	4.88552e-06	0.0208274	cg20093399	11	19882891	NAV2	Body
cg24784280	0.628991	0.133688	4.70492	4.9263e-06	0.0208274	cg24784280	6	89685247
cg24801641	-0.574197	0.122041	-4.70494	4.92593e-06	0.0208274	cg24801641	12	101112559			S_Shore
cg11587848	-0.451978	0.0961104	-4.7027	4.9745e-06	0.0209233	cg11587848	22	17332066
cg13558463	-0.45006	0.0957962	-4.6981	5.0756e-06	0.0212396	cg13558463	6	76163856	FILIP1	ExonBnd
cg10496251	-0.396427	0.0845438	-4.68901	5.28147e-06	0.0219889	cg10496251	17	10374081	MYH4	TSS1500
cg04646205	-0.0442302	0.00944021	-4.6853	5.36779e-06	0.0222354	cg04646205	5	98109366	RGMB	Body	Island
cg25593911	0.0536771	0.0114878	4.67252	5.67564e-06	0.0233925	cg25593911	5	86563101	RASA1	TSS1500	N_Shore
cg14860438	-0.354296	0.0758796	-4.66919	5.75873e-06	0.0236163	cg14860438	13	24731302			N_Shelf
cg25554892	-1	0.224406	-4.66629	5.83194e-06	0.0237975	cg25554892	X	70434406	BCYRN1	Body
cg03511974	-0.342759	0.0735002	-4.66338	5.90613e-06	0.0238628	cg03511974	1	53568259	SLC1A7	Body
cg19523670	-0.617574	0.132417	-4.66387	5.89362e-06	0.0238628	cg19523670	20	56184899	ZBP1	Body
cg14632071	-0.629753	0.135131	-4.66031	5.98569e-06	0.0240657	cg14632071	9	124616283	TTLL11	Body
cg02262885	-0.0344684	0.00739982	-4.65801	6.04593e-06	0.0241894	cg02262885	8	95731616	DPY19L4	TSS1500	N_Shore
cg21022776	-0.385567	0.0828419	-4.65425	6.1456e-06	0.0244688	cg21022776	17	2813462	RAP1GAP2	Body
cg14577066	-0.417195	0.089674	-4.65235	6.1964e-06	0.0245518	cg14577066	18	5290099	ZFP161	Body
cg17034761	-0.432233	0.0929805	-4.64865	6.29701e-06	0.0248305	cg17034761	1	203189445	CHIT1	Body
cg07187839	-0.402786	0.0867253	-4.64439	6.41451e-06	0.0251728	cg07187839	8	116820130
cg17844248	-0.393545	0.0849495	-4.6327	6.74814e-06	0.0262311	cg17844248	6	150945407	PLEKHG1	5'UTR
cg24365766	-0.396146	0.0855048	-4.63303	6.73849e-06	0.0262311	cg24365766	4	82367672	RASGEF1B	Body
cg07715777	-0.61801	0.133467	-4.63043	6.81479e-06	0.0263652	cg07715777	6	33128963			N_Shore
cg11192793	0.0723164	0.0156231	4.62881	6.86258e-06	0.0264255	cg11192793	1	23886396	ID3	TSS200	S_Shore
cg09011861	-0.589153	0.127411	-4.62405	7.00562e-06	0.0268502	cg09011861	4	3245554	HTT	3'UTR
cg02131967	-0.0844332	0.018264	-4.62293	7.03973e-06	0.0268555	cg02131967	17	61554106	ACE	TSS1500	Island
cg07532720	-0.490905	0.10626	-4.61986	7.13366e-06	0.0270878	cg07532720	7	47422753	TNS3	Body
cg07662403	-0.420369	0.0910555	-4.61663	7.234e-06	0.0273422	cg07662403	1	58911929
cg16934017	-0.454722	0.0986196	-4.61087	7.41623e-06	0.0279024	cg16934017	17	38924455	KRT26	Body
cg16813950	-0.378067	0.0822485	-4.59664	7.8858e-06	0.0295336	cg16813950	12	76850805	OSBPL8	Body
cg25042498	-0.443397	0.0965266	-4.59352	7.99241e-06	0.0297968	cg25042498	3	149537948	RNF13	5'UTR
cg15587200	0.638905	0.139122	4.5924	8.03114e-06	0.0298058	cg15587200	8	81332953
cg08722407	-0.451806	0.0986341	-4.58063	8.44834e-06	0.0312128	cg08722407	20	21056087
cg14076419	-0.216397	0.0473823	-4.56704	8.95596e-06	0.0327929	cg14076419	1	28527626	DNAJC8	3'UTR
cg27513510	-0.590002	0.129164	-4.56785	8.92475e-06	0.0327929	cg27513510	14	64916197	ZBTB25	3'UTR
cg00604994	-0.303007	0.0663862	-4.56431	9.06137e-06	0.0328852	cg00604994	5	78024329
cg14480891	-0.0437179	0.00957788	-4.56446	9.05531e-06	0.0328852	cg14480891	17	78194009	SLC26A11	TSS200	Island
cg13412863	0.0670075	0.0146868	4.56242	9.13483e-06	0.0330058	cg13412863	3	197676952	IQCG	TSS200
cg15476227	-0.563783	0.123897	-4.55041	9.61688e-06	0.0345097	cg15476227	19	1958034	CSNK1G2	5'UTR	Island
cg17602008	0.642659	0.141245	4.54997	9.63523e-06	0.0345097	cg17602008	6	21509192	LINC00581	Body
cg25849029	-0.337095	0.07412	-4.54796	9.71812e-06	0.0346553	cg25849029	1	3276786	PRDM16	Body	S_Shore
cg04808896	-0.371796	0.081773	-4.54668	9.7715e-06	0.0346948	cg04808896	3	40141475	MYRIP	TSS200
cg23686632	-0.350769	0.0771841	-4.54458	9.85966e-06	0.0348569	cg23686632	1	35243673			N_Shelf
cg25010880	0.105076	0.0231691	4.53516	1.02642e-05	0.0361313	cg25010880	12	49351320	ARF3	TSS200	Island
cg05885732	-0.494801	0.109135	-4.53385	1.03219e-05	0.0361792	cg05885732	5	163583795
cg05266497	-0.471238	0.104322	-4.51714	1.10836e-05	0.0386836	cg05266497	1	230457961	PGBD5	3'UTR
cg07833269	0.509477	0.112839	4.51509	1.11805e-05	0.0387076	cg07833269	13	25090733			S_Shelf
cg09992957	0.0328236	0.0072699	4.515	1.11848e-05	0.0387076	cg09992957	5	7869066	FASTKD3	5'UTR	Island
cg00484798	0.55182	0.122297	4.51212	1.13226e-05	0.0388595	cg00484798	5	164654519
cg14576616	0.0465826	0.0103239	4.5121	1.13235e-05	0.0388595	cg14576616	7	91763911	CYP51A1	5'UTR	Island
cg11560191	0.60675	0.134596	4.50794	1.15255e-05	0.0393879	cg11560191	19	7561408	C19orf45	TSS1500
cg07227187	-0.712371	0.158099	-4.50586	1.16281e-05	0.0395737	cg07227187	7	63652720			Island
cg02049240	1	0.262917	4.50054	1.18934e-05	0.0403095	cg02049240	12	66028857	LOC100507065	Body
cg08329561	-0.402696	0.0895548	-4.49665	1.20915e-05	0.0406727	cg08329561	10	79997038
cg21476666	-0.584479	0.129986	-4.49649	1.20998e-05	0.0406727	cg21476666	3	157221200	VEPH1	TSS200
cg18576552	-0.381279	0.0848812	-4.49192	1.23364e-05	0.0411309	cg18576552	10	44434381
cg22230395	-0.0436325	0.00971227	-4.49251	1.23057e-05	0.0411309	cg22230395	5	153418202	FAM114A2	5'UTR	Island
cg10674684	-0.451132	0.100511	-4.48837	1.25234e-05	0.0415855	cg10674684	6	5892868
cg06970082	-0.477586	0.106486	-4.48498	1.27043e-05	0.0418958	cg06970082	2	15782968
cg11849132	-1	0.304182	-4.48471	1.27191e-05	0.0418958	cg11849132	19	42348563	LYPD4	TSS200	N_Shore
cg02699885	-0.52582	0.117311	-4.48228	1.28505e-05	0.0420709	cg02699885	16	87492801	ZCCHC14	Body
cg03760856	0.0953447	0.0212736	4.48183	1.28748e-05	0.0420709	cg03760856	17	76044996	TNRC6C	5'UTR
cg17359198	-0.373865	0.0835856	-4.47284	1.33733e-05	0.0435265	cg17359198	7	151490361	PRKAG2	5'UTR
cg10492042	0.346392	0.0774701	4.4713	1.3461e-05	0.0436388	cg10492042	1	43996401	PTPRF	TSS200	N_Shore
cg10561209	-0.38669	0.0865052	-4.47014	1.35267e-05	0.0436791	cg10561209	11	113270368	ANKK1	Body
cg13616160	-0.856332	0.191986	-4.46039	1.40948e-05	0.045335	cg13616160	12	126405938
cg13524880	-0.27569	0.0619464	-4.45047	1.46966e-05	0.047086	cg13524880	17	3118291	OR1A1	TSS1500
cg10142236	-0.630877	0.142003	-4.4427	1.51848e-05	0.0484608	cg10142236	16	883132

### Sheet: severe UC - colectomy
Supplementary Table 8. The Epidish CellDMC EWAS analysis between colectomy (n=14) vs no-colectomy (n=60) from severe UC , identified 64 CpG sites from immune cells
	IC.Estimate	IC.SE	IC.t	IC.p	IC.adjP	IlmnID	CHR	MAPINFO	UCSC_RefGene_Name	UCSC_RefGene_Group	Relation_to_UCSC_CpG_Island
cg24967131	1	0.169035	7.6519	1.59104e-10	0.000130496	cg24967131	13	104345108
cg02735472	0.978914	0.150893	6.48748	1.6441e-08	0.00674239	cg02735472	9	128663785	PBX3	Body
cg03494844	1	0.331002	6.36211	2.69554e-08	0.00731529	cg03494844	2	231430265
cg11317705	0.132504	0.021063	6.29086	3.5676e-08	0.00731529	cg11317705	7	6693838			Island
cg18289508	1	0.168451	6.10955	7.26073e-08	0.0119104	cg18289508	3	36990155			S_Shelf
cg01274247	1	0.179327	5.76832	2.7326e-07	0.0130746	cg01274247	7	106454154
cg02131967	-0.137414	0.0231797	-5.92821	1.47163e-07	0.0130746	cg02131967	17	61554106	ACE	TSS1500	Island
cg02646157	1	0.182409	5.71109	3.40671e-07	0.0130746	cg02646157	10	62635155	RHOBTB1	Body
cg02730364	1	0.213345	5.70827	3.44386e-07	0.0130746	cg02730364	10	5019079	AKR1C1	Body
cg05072854	1	0.198443	5.82873	2.16391e-07	0.0130746	cg05072854	3	113671290	ZDHHC23	Body	S_Shelf
cg08954348	1	0.18394	5.84686	2.01729e-07	0.0130746	cg08954348	2	109230601	LIMS1	5'UTR
cg11237942	1	0.18043	5.92853	1.46983e-07	0.0130746	cg11237942	13	21302467
cg11384517	0.964242	0.159894	6.0305	9.8852e-08	0.0130746	cg11384517	15	76151117	UBE2Q2	Body
cg13569868	1	0.18712	5.81871	2.24934e-07	0.0130746	cg13569868	14	89734827	FOXN3	Body
cg15751090	-0.619683	0.108076	-5.73377	3.12188e-07	0.0130746	cg15751090	2	69534751			Island
cg15923441	1	0.204087	5.7558	2.86781e-07	0.0130746	cg15923441	2	159816802
cg17677254	0.960744	0.167579	5.7331	3.12999e-07	0.0130746	cg17677254	6	155448647	TIAM2	5'UTR
cg17758696	1	0.190363	5.86385	1.88887e-07	0.0130746	cg17758696	8	134548281	ST3GAL1	5'UTR
cg19806483	0.969562	0.169993	5.70355	3.507e-07	0.0130746	cg19806483	10	131351075	MGMT	Body
cg21755859	1	0.237296	5.90995	1.57977e-07	0.0130746	cg21755859	10	35020349	PARD3	Body
cg22665897	1	0.203596	5.70755	3.45339e-07	0.0130746	cg22665897	14	55304729
cg25543691	0.987222	0.169099	5.83815	2.0865e-07	0.0130746	cg25543691	19	49965986	ALDH16A1	Body	N_Shore
cg06459378	1	0.177907	5.69154	3.67279e-07	0.0130973	cg06459378	7	99333757	CYP3A7	TSS1500
cg20383521	0.836566	0.147525	5.67068	3.97926e-07	0.013599	cg20383521	1	151554824	TUFT1	3'UTR
cg13168847	1	0.355891	5.62089	4.81675e-07	0.015319	cg13168847	21	47625800	LSS	Body
cg22902288	1	0.298753	5.61877	4.85611e-07	0.015319	cg22902288	7	925032	C7orf20	Body
cg18814052	0.94156	0.168145	5.5997	5.224e-07	0.0158692	cg18814052	5	122736095	CEP120	Body	N_Shore
cg13090634	0.970691	0.173718	5.58773	5.46891e-07	0.0160198	cg13090634	15	59541348	MYO1E	Body
cg23404610	1	0.258356	5.55816	6.12344e-07	0.0173186	cg23404610	10	93656352
cg05525021	1	0.191109	5.49114	7.90654e-07	0.0175267	cg05525021	11	73688562	UCP2	Body
cg15599437	1	0.206929	5.50089	7.61826e-07	0.0175267	cg15599437	5	40676198			N_Shelf
cg19673480	0.986309	0.179165	5.50502	7.49934e-07	0.0175267	cg19673480	8	58120465			N_Shore
cg22759624	0.997522	0.180089	5.53906	6.58655e-07	0.0175267	cg22759624	17	47966849			N_Shore
cg24953922	0.989719	0.180059	5.49664	7.74273e-07	0.0175267	cg24953922	1	19181419	TAS1R2	Body	Island
cg24977891	0.756339	0.137159	5.51431	7.23869e-07	0.0175267	cg24977891	2	201733454			S_Shelf
cg25004270	-0.123986	0.0225223	-5.50502	7.49949e-07	0.0175267	cg25004270	1	1550864	MIB2	TSS1500	Island
cg25618310	1	0.182525	5.49611	7.75831e-07	0.0175267	cg25618310	1	171194647
cg18427336	-0.146361	0.0267222	-5.47713	8.33957e-07	0.0180001	cg18427336	2	69533779			Island
cg24434845	0.0864546	0.0158419	5.45733	8.99127e-07	0.0189091	cg24434845	3	122474128	HSPBAP1	Body
cg24969888	1	0.199178	5.44867	9.29229e-07	0.0190536	cg24969888	2	71345584	MCEE	Body
cg20494773	1	0.186555	5.43663	9.72696e-07	0.0194585	cg20494773	11	63662576	MARK2	5'UTR
cg07774841	0.772444	0.142831	5.40811	1.08378e-06	0.0211645	cg07774841	12	27618447	SMCO2	TSS1500
cg16333262	1	0.188838	5.38725	1.17288e-06	0.0223718	cg16333262	14	76617755	C14orf118	TSS1500	N_Shore
cg17009808	-0.127555	0.0237178	-5.37804	1.2145e-06	0.0226391	cg17009808	6	35772986	LHFPL5	TSS200	Island
cg07833269	0.939475	0.175226	5.36149	1.29292e-06	0.0230531	cg07833269	13	25090733			S_Shelf
cg26898721	1	0.18785	5.36716	1.26551e-06	0.0230531	cg26898721	1	19962709	MINOS1-NBL1	5'UTR
cg16719810	0.899408	0.168817	5.32772	1.46879e-06	0.0256316	cg16719810	8	865742
cg05165689	-0.386555	0.0726981	-5.31727	1.5278e-06	0.026106	cg05165689	2	69534554			Island
cg07998646	0.990275	0.186809	5.301	1.62441e-06	0.0271903	cg07998646	3	170359765
cg09640310	0.815603	0.15427	5.28687	1.71316e-06	0.0281024	cg09640310	3	187089526
cg14781693	1	0.190444	5.26805	1.8388e-06	0.0295718	cg14781693	18	55811464	NEDD4L	Body
cg05079195	1	0.214077	5.25115	1.95933e-06	0.0308489	cg05079195	9	98168354
cg15323506	0.718471	0.136941	5.24655	1.99343e-06	0.0308489	cg15323506	17	19619410	SLC47A2	Body	S_Shore
cg03683139	0.665184	0.127144	5.23174	2.10735e-06	0.0320079	cg03683139	4	128998951	LARP1B	ExonBnd
cg03641722	0.899232	0.173437	5.18478	2.51259e-06	0.0374692	cg03641722	11	18419598	LDHA	Body	S_Shore
cg05580512	0.79014	0.153091	5.16126	2.7434e-06	0.038795	cg05580512	5	1463045	LPCAT1	3'UTR	N_Shore
cg09080788	-1	0.504212	-5.16532	2.70213e-06	0.038795	cg09080788	17	13927712	CDRT15P	TSS200
cg10510442	1	0.196085	5.16235	2.73224e-06	0.038795	cg10510442	8	123968970	ZHX2	3'UTR
cg20093399	0.518055	0.100779	5.14052	2.96411e-06	0.0412057	cg20093399	11	19882891	NAV2	Body
cg03237596	0.714873	0.139373	5.12922	3.09153e-06	0.0418804	cg03237596	16	57287527	ARL2BP	3'UTR
cg13984756	0.872784	0.170424	5.12125	3.18467e-06	0.0418804	cg13984756	10	678263	DIP2C	Body	Island
cg22192454	1	0.196078	5.12274	3.16714e-06	0.0418804	cg22192454	17	44135007	KIAA1267	Body
cg22637507	-0.222283	0.043427	-5.11855	3.21689e-06	0.0418804	cg22637507	11	43902407	ALKBH3	1stExon	Island
cg02049240	1	0.460598	5.10848	3.33974e-06	0.0428004	cg02049240	12	66028857	LOC100507065	Body
