## Supplementary Table 10 for "Longitudinal DNA Methylation Profiling of the Rectal Mucosa Identifies Cell-specific Signatures of Disease Status, Severity and Clinical Outcomes in Ulcerative Colitis"

### Sheet: colec_all_fib
Supplementary Table 8. The Epidish CellDMC EWAS analysis between colectomy (n=24) vs no-colectomy (n=175) , identified 63 CpG sites from fibroblasts
	Fib.Estimate	Fib.SE	Fib.t	Fib.p	Fib.adjP	IlmnID	CHR	MAPINFO	UCSC_RefGene_Name	UCSC_RefGene_Group	Relation_to_UCSC_CpG_Island
cg05072854	-1	0.449613	-6.78608	1.47639e-10	3.40011e-05	cg05072854	3	113671290	ZDHHC23	Body	S_Shelf
cg11237942	-1	0.405958	-6.76517	1.65821e-10	3.40011e-05	cg11237942	13	21302467
cg18814052	-1	0.363326	-6.87616	8.93276e-11	3.40011e-05	cg18814052	5	122736095	CEP120	Body	N_Shore
cg25543691	-1	0.376797	-6.87497	8.99208e-11	3.40011e-05	cg25543691	19	49965986	ALDH16A1	Body	N_Shore
cg15923441	-1	0.475964	-6.66257	2.92266e-10	4.62149e-05	cg15923441	2	159816802
cg21755859	-1	0.55293	-6.63606	3.38079e-10	4.62149e-05	cg21755859	10	35020349	PARD3	Body
cg25618310	-1	0.430216	-6.4128	1.1371e-09	0.000133234	cg25618310	1	171194647
cg05525021	-1	0.443571	-6.37072	1.42518e-09	0.000146115	cg05525021	11	73688562	UCP2	Body
cg08954348	-1	0.424632	-6.33104	1.76205e-09	0.00016058	cg08954348	2	109230601	LIMS1	5'UTR
cg07998646	-1	0.428875	-6.29495	2.13553e-09	0.000175154	cg07998646	3	170359765
cg06459378	-1	0.437492	-6.19016	3.71802e-09	0.000275382	cg06459378	7	99333757	CYP3A7	TSS1500
cg23404610	-1	0.577287	-6.17489	4.02904e-09	0.000275382	cg23404610	10	93656352
cg24969888	-1	0.459112	-6.14467	4.72162e-09	0.000297895	cg24969888	2	71345584	MCEE	Body
cg20494773	-1	0.42025	-6.12051	5.35789e-09	0.000313892	cg20494773	11	63662576	MARK2	5'UTR
cg14781693	-1	0.427189	-6.0663	7.10783e-09	0.000381462	cg14781693	18	55811464	NEDD4L	Body
cg20383521	-1	0.332168	-6.05747	7.44142e-09	0.000381462	cg20383521	1	151554824	TUFT1	3'UTR
cg03641722	-1	0.391566	-5.93218	1.42049e-08	0.000685337	cg03641722	11	18419598	LDHA	Body	S_Shore
cg13569868	-1	0.490075	-5.90653	1.61984e-08	0.000738098	cg13569868	14	89734827	FOXN3	Body
cg03237596	-1	0.313128	-5.89592	1.70999e-08	0.000738168	cg03237596	16	57287527	ARL2BP	3'UTR
cg07774841	-1	0.369504	-5.87473	1.90522e-08	0.000781322	cg07774841	12	27618447	SMCO2	TSS1500
cg22815074	-1	0.838895	-5.70793	4.42193e-08	0.00172706	cg22815074	X	152758918	BGN	TSS1500
cg02735472	-1	0.44349	-5.54468	9.92765e-08	0.00324555	cg02735472	9	128663785	PBX3	Body
cg05079195	-1	0.596934	-5.5638	9.03751e-08	0.00324555	cg05079195	9	98168354
cg16333262	-1	0.480097	-5.54071	1.01226e-07	0.00324555	cg16333262	14	76617755	C14orf118	TSS1500	N_Shore
cg16719810	-1	0.414695	-5.55902	9.25233e-08	0.00324555	cg16719810	8	865742
cg26898721	-1	0.453482	-5.5374	1.02884e-07	0.00324555	cg26898721	1	19962709	MINOS1-NBL1	5'UTR
cg13480578	1	0.728676	5.52022	1.11915e-07	0.0033997	cg13480578	3	194836414	C3orf21	Body
cg03683139	-1	0.334366	-5.48827	1.30812e-07	0.00361036	cg03683139	4	128998951	LARP1B	ExonBnd
cg05575304	-1	0.488646	-5.49848	1.24456e-07	0.00361036	cg05575304	3	11607115	VGLL4	Body	N_Shelf
cg22934976	-1	0.439448	-5.48633	1.32056e-07	0.00361036	cg22934976	6	41786076	USP49	5'UTR
cg17633028	-1	0.440595	-5.42069	1.81592e-07	0.00480452	cg17633028	10	103536731	FGF8	5'UTR	S_Shore
cg15323506	-1	0.342242	-5.31262	3.05078e-07	0.00781467	cg15323506	17	19619410	SLC47A2	Body	S_Shore
cg20035418	-1	0.414956	-5.30629	3.14419e-07	0.00781467	cg20035418	4	149913059
cg19680048	-1	0.743682	-5.26984	3.739e-07	0.00901969	cg19680048	2	5954193
cg14264380	0.335584	0.0637929	5.26052	3.9078e-07	0.00915755	cg14264380	17	79651103	ARL16	TSS200	Island
cg20921808	1	0.355122	5.2252	4.6177e-07	0.0105205	cg20921808	5	143059265	MIR5197	TSS200
cg01274247	-1	0.599118	-5.17904	5.73662e-07	0.0127166	cg01274247	7	106454154
cg13984756	-1	0.419324	-5.15145	6.5269e-07	0.0140876	cg13984756	10	678263	DIP2C	Body	Island
cg00167455	-1	0.607166	-5.11826	7.61815e-07	0.0147245	cg00167455	4	76277795	LOC441025	TSS1500
cg02131967	0.472365	0.0923559	5.11462	7.74799e-07	0.0147245	cg02131967	17	61554106	ACE	TSS1500	Island
cg03903063	-1	0.325543	-5.11353	7.78747e-07	0.0147245	cg03903063	18	71879836
cg11137178	1	0.814835	5.11046	7.89911e-07	0.0147245	cg11137178	1	59198271
cg22826803	-1	0.336752	-5.13261	7.12602e-07	0.0147245	cg22826803	4	153459998			S_Shelf
cg23535882	-1	0.471308	-5.1235	7.43482e-07	0.0147245	cg23535882	15	86095329	AKAP13	Body
cg26857665	1	0.810813	5.09028	8.674e-07	0.0158096	cg26857665	8	144543052	ZC3H3	Body
cg15812371	1	0.50022	5.08319	8.96362e-07	0.0159823	cg15812371	1	45318807	EIF2B3	Body
cg20093399	-1	0.329561	-5.04083	1.08978e-06	0.0190176	cg20093399	11	19882891	NAV2	Body
cg24953922	-1	0.469009	-5.01133	1.24777e-06	0.021321	cg24953922	1	19181419	TAS1R2	Body	Island
cg11390751	0.291666	0.0582638	5.00595	1.27892e-06	0.0214073	cg11390751	1	41249511	KCNQ4	TSS200	Island
cg21231789	0.366585	0.0736857	4.97499	1.47318e-06	0.0241659	cg21231789	14	90528199	KCNK13	5'UTR	Island
cg01731355	-1	0.367695	-4.93409	1.77404e-06	0.0285304	cg01731355	7	158103582	PTPRN2	Body	Island
cg20296673	1	0.403659	4.92396	1.85736e-06	0.0292959	cg20296673	3	132372730	UBA5	TSS1500
cg25422346	1	0.416802	4.91224	1.9584e-06	0.0303069	cg25422346	4	165672394
cg22637507	0.550742	0.112431	4.89847	2.08395e-06	0.0316525	cg22637507	11	43902407	ALKBH3	1stExon	Island
cg22665897	-1	0.521246	-4.89142	2.15118e-06	0.0320796	cg22665897	14	55304729
cg11507597	1	0.957539	4.87477	2.3185e-06	0.0339574	cg11507597	12	38806793
cg20850204	-1	0.363887	-4.86597	2.41194e-06	0.0347062	cg20850204	12	118629492	TAOK3	Body
cg08174355	1	0.234287	4.84222	2.68267e-06	0.0379362	cg08174355	15	49016042
cg13027321	-1	0.459612	-4.81795	2.98967e-06	0.0415611	cg13027321	10	118200179	PNLIPRP3	Body
cg02646157	-1	0.601837	-4.80556	3.15923e-06	0.0424783	cg02646157	10	62635155	RHOBTB1	Body
cg03590708	1	0.339323	4.80671	3.14303e-06	0.0424783	cg03590708	13	31276312
cg02262885	0.179536	0.0374187	4.79802	3.2669e-06	0.0427434	cg02262885	8	95731616	DPY19L4	TSS1500	N_Shore
cg11450928	-1	0.797877	-4.7969	3.28318e-06	0.0427434	cg11450928	11	5442215	OR51Q1	TSS1500

### Sheet: seve_colec
Supplementary Table 8. The Epidish CellDMC EWAS analysis between colectomy (n=14) vs no-colectomy (n=60) from severe UC , identified 2 CpG sites from fibroblasts
	Fib.Estimate	Fib.SE	Fib.t	Fib.p	Fib.adjP	IlmnID	CHR	MAPINFO	UCSC_RefGene_Name	UCSC_RefGene_Group	Relation_to_UCSC_CpG_Island
cg24967131	-1	0.91237	-6.03574	9.68532e-08	0.0472142	cg24967131	13	104345108
cg02735472	-1	0.814446	-5.87125	1.83549e-07	0.0501817	cg02735472	9	128663785	PBX3	Body
